# Plasma Microbial Cell-Free DNA Metagenomic Sequencing Bridges Gaps in the Diagnosis, Epidemiology and Surveillance of *Legionella* Infections

**DOI:** 10.64898/2026.03.23.26348694

**Authors:** Frederick S. Nolte, Martin S. Lindner, Shivkumar Venkatasubrahmanyam, Chiagozie I. Pickens, Lindsay Lim, Vincent P. Hsu, Sarah Y. Park, Bradley A. Perkins, Richard. G Wunderink

**Affiliations:** Karius, Inc., Redwood City, CA; Northwestern University Feinberg School of Medicine, Chicago, IL; Loma Linda University School of Medicine and AdventHealth, Orlando, FL and; University of Central Florida College of Medicine and AdventHealth, Orlando, FL

## Abstract

Conventional diagnostic methods (CDM) for *Legionella* preferentially detect *L. pneumophila* and frequently fail to identify non-pneumophila species (NPLS), obscuring the full clinical spectrum of infection and limiting surveillance accuracy. We analyzed plasma microbial cell-free DNA (mcfDNA) sequencing detections of *Legionella* spp. from a large clinical cohort tested between 2018 and 2024 and compared species distributions with culture and PCR confirmed cases reported in the most recent national surveillance datasets (2018-2021). To contextualize the clinical impact, we reviewed published reports in which mcfDNA sequencing was used to diagnose legionellosis (2021–2025) and evaluated real-world performance data from a hospital contributing 8.9% of detections within the cohort (Hospital A). mcfDNA sequencing identified proportionally fewer *L. pneumophila*, more NPLS, and fewer unresolved species than the CDC reports (all p<0.001). Among 15 publications describing 19 U.S. patients, 74% were immunocompromised and 79% had NPLS infections. Concordance between mcfDNA and CDM occurred in 31.6% of cases. At Hospital A with 36 detections, diagnosis was established by CDM alone in none, by both CDM and mcfDNA in 23.5%, and by mcfDNA alone in 76.5%, yielding an additive diagnostic value of 56.8% These findings suggest that plasma mcfDNA sequencing may improve detection of NPLS particularly in high-risk or diagnostically challenging patients and provide complementary data for both clinical diagnosis and epidemiologic surveillance.

**IMPORTANCE:** *Legionella* infections remain underdiagnosed due to heavy reliance on the urinary antigen test, which detects only *L. pneumophila* serogroup 1 as the primary diagnostic modality. Although culture and PCR have the potential to detect all *Legionella* spp., they are not widely implemented in clinical laboratories and may also fail to detect non-*pneumophila* species.

Plasma microbial cell-free DNA (mcfDNA) sequencing overcomes these limitations by providing broad, unbiased detection across the *Legionella* genus. Using a large, multi-year clinical cohort, we show that mcfDNA sequencing identifies more non-*pneumophila* species than captured in national surveillance data, revealing hidden patterns of disease and offering new insight into *Legionella* epidemiology. These findings highlight a major systemic gap between true clinical burden and reported cases. By detecting infections missed by conventional methods, plasma mcfDNA sequencing has the potential to improve patient outcomes. At the public health level, aggregated mcfDNA data represent a complementary surveillance resource capable of strengthening national monitoring efforts.
