## Supplementary material for "Plasma Microbial Cell-Free DNA Metagenomic Sequencing Bridges Gaps in the Diagnosis, Epidemiology and Surveillance of *Legionella* Infections": Data Availability Tables

### Sheet: Karius Spectrum Cohort
Data Avaiabilty Table for the Karius Spectrum Cohort
Sample No.	Report Date	DC-3.16 Reportable Result	MPM	State	ICD-10 Code 1	Disease 1	ICD-10 Code 2	Disease 2
1	2018-06-17	L. maceachernii	4.74	GA	A41.9	Sepsis, unspecified organism	None
2	2018-06-27	L. maceachernii	4.91	CA	None		None
3	2018-08-02	L. anisa	3065.9	CA	None		None
4	2018-08-12	L. bozemanae	502747	FL	None		None
5	2018-08-24	L. maceachernii	129214	IL	None		None
6	2018-08-28	L. micdadei	958.74	NY	None		None
7	2018-09-19	L. pneumophila	282.87	IL	A41	Other sepsis	None
8	2018-09-25	L. pneumophila	387798	CT	R50	Fever of other and unknown origin	R91.8	Sepsis, unspecified organism
9	2018-10-05	L. maceachernii	5.73	IL	None		None
10	2018-10-05	L. anisa	224.36	LA	None		None
11	2018-10-24	L. pneumophila	512.42	GA	None		None
12	2018-12-13	L. cincinnatiensis	120.23	CA	None		None
13	2019-02-07	L. pneumophila	204821	MA	None		None
14	2019-02-19	L. maceachernii	14.22	IL	C95.00	Acute leukemia of unspecified cell type not having achieved remission	None
15	2019-02-19	L. pneumophila	503969	CA	None		None
16	2019-02-27	L. pneumophila	9274.59	WA	None		None
17	2019-03-03	L. maceachernii	4.64	NC	I38	Endocarditis, valve unspecified	None
18	2019-03-15	L. maceachernii	6.99	FL	None		None
19	2019-03-20	L. maceachernii	7.6	MI	M54.9	Dorsalgia, unspecified	None
20	2019-05-01	L. pneumophila	297.31	FL	None	Fever	None
21	2019-05-07	L. maceachernii	12.97	TX	None		None
22	2019-05-19	L. pneumophila	1860.18	IL	None		None
23	2019-06-02	L. longbeachae	15.77	TX	R00.0	Tachycardia, unspecified	None
24	2019-06-13	L. pneumophila	2558.23	CA	J18.9	Pneumonia, unspecified organism	None
25	2019-06-17	L. maceachernii	23.69	SC	G04.0	Acute disseminated encephalitis and encephalomyelitis (ADEM)	None
26	2019-06-25	L. micdadei	31889.1	MI	D70.9	Neutropenia, unspecified	R50.81	Fever presenting with conditions classified elsewhere
27	2019-06-29	L. pneumophila	165.3	IL	None		None
28	2019-07-11	L. pneumophila	1.86794e+06	OR	J18.9	Pneumonia, unspecified organism	None
29	2019-07-18	L. pneumophila	5611.16	LA	None		None
30	2019-07-29	L. maceachernii	6.81	FL	None		None
31	2019-07-30	L. pneumophila	530.97	IL	None		None
32	2019-08-29	L. cincinnatiensis	97.71	FL	D61.818	Other pancytopenia	J96.01	Acute respiratory failure with hypoxia
33	2019-09-06	L. species	303.65	GA	None	AML	None
34	2019-09-14	L. longbeachae	34.56	OR	J18.1	Lobar pneumonia, unspecified organism	None
35	2019-09-15	L. maceachernii	1035.19	IL	R50	Fever of other and unknown origin	None
36	2019-10-01	L. feeleii	15872.2	FL	None		None
37	2019-10-25	L. bozemanae	438.11	IL	None		None
38	2019-11-21	L. species	32599.3	SC	None		None
39	2019-11-24	L. bozemanae	1.16034e+06	CA	None		None
40	2019-12-12	L. longbeachae	79.41	FL	None		None
41	2020-02-29	L. bozemanae	587.64	UT	None		None
42	2020-03-12	L. pneumophila	117535	CA	None		None
43	2020-03-18	L. pneumophila	6929.65	FL	None		None
44	2020-03-24	L. species	26513.4	FL	None		None
45	2020-05-03	L. micdadei	17265.4	UT	None		None
46	2020-05-12	L. jordanis	1785.64	IN	None		None
47	2020-05-29	L. pneumophila	28203.6	CA	Q23.4	Hypoplastic left heart syndrome	None
48	2020-06-05	L. pneumophila	3482.59	CA	J96.01	Acute respiratory failure with hypoxia	N17.9	Acute kidney failure, unspecified
49	2020-06-14	L. feeleii	1126.41	TX	None		None
50	2020-06-24	L. species	2.84034e+06	FL	None		None
51	2020-07-24	L. feeleii	44.39	FL	None		None
52	2020-07-25	L. longbeachae	406.94	UT	None		None
53	2020-08-09	L. pneumophila	795.09	SC	None		None
54	2020-08-14	L. pneumophila	34.81	TN	C92.1	Chronic myeloid leukemia, BCR/ABL-positive	None
55	2020-08-16	L. maceachernii	17015.2	MI	None		None
56	2020-09-01	L. maceachernii	61.64	OR	R78.81	Bacteremia	None
57	2020-09-03	L. bozemanae	48.46	CA	R50	Fever of other and unknown origin	None
58	2020-09-10	L. species	115.52	FL	None		None
59	2020-09-17	L. pneumophila	556.34	FL	None		None
60	2020-09-23	L. maceachernii	68.35	MN	None		None
61	2020-10-09	L. bozemanae	10089.6	NY	None		None
62	2020-10-14	L. maceachernii	1292.77	GA	None		None
63	2020-10-25	L. feeleii	142.05	MI	A41.9	Sepsis, unspecified organism	None
64	2020-11-05	L. micdadei	3920.79	UT	None		None
65	2020-11-20	L. pneumophila	3.09375e+06	TX	D84.9	Immunodeficiency, unspecified	J85.0	Gangrene and necrosis of lung
66	2020-11-21	L. maceachernii	7969.86	IL	None		None
67	2020-11-29	L. pneumophila	2734.52	FL	None		None
68	2020-12-05	L. longbeachae	5708.32	GA	None		None
69	2020-12-09	L. pneumophila	29242.3	CA	J18.9	Pneumonia, unspecified organism	None
70	2021-01-16	L. micdadei	7348.68	KY	None		None
71	2021-01-27	L. pneumophila	90382.9	AL	None		None
72	2021-03-27	L. feeleii	1420.41	MN	None		None
73	2021-04-03	L. micdadei	16536.5	OR	R50.9	Fever, unspecified	None
74	2021-04-07	L. pneumophila	3569.02	OR	J18.9	Pneumonia, unspecified organism	None
75	2021-04-22	L. pneumophila	1683.26	UT	None		None
76	2021-04-25	L. micdadei	157.51	UT	None		None
77	2021-04-25	L. species	224364	TX	None		None
78	2021-05-06	L. species	3186.85	TX	None		None
79	2021-05-14	L. maceachernii	60.27	IN	None		None
80	2021-05-14	L. longbeachae	68.86	GA	None		None
81	2021-05-16	L. pneumophila	25674.3	FL	None		None
82	2021-05-19	L. species	867.8	TX	None		None
83	2021-05-27	L. pneumophila	122152	IL	J18. 9	Pneumonia, unspecified organism	None
84	2021-06-03	L. pneumophila	1648.46	MI	None		None
85	2021-06-02	L. longbeachae	140.67	CA	J18.9	Pneumonia, unspecified organism	None
86	2021-06-12	L. anisa	5323.42	OH	None		None
87	2021-06-15	L. maceachernii	14410.3	CA	J96.00	Acute respiratory failure, unspecified whether with hypoxia or hypercapnia	None
88	2021-06-27	L. maceachernii	4909.09	CA	None		None
89	2021-06-27	L. bozemanae	1180.37	OK	None		None
90	2021-07-11	L. longbeachae	32505.7	MI	J18.9	Pneumonia, unspecified organism	None
91	2021-07-11	L. longbeachae	3201.97	MD	B49	Unspecified mycosis	None
92	2021-07-14	L. longbeachae	4138.83	FL	None		None
93	2021-07-15	L. species	4385.38	TX	D68.61	Antiphospholipid syndrome	N18.6	End stage renal disease
94	2021-07-17	L. longbeachae	283.03	IL	J18.9	Pneumonia, unspecified organism	None
95	2021-07-23	L. micdadei	4373.62	UT	None		None
96	2021-07-25	L. pneumophila	432.51	CA	None		None
97	2021-07-25	L. pneumophila	499.18	FL	R50.9	Fever, unspecified	None
98	2021-07-30	L. pneumophila	273299	GA	None		None
99	2021-08-06	L. bozemanae	907.93	TX	R50.9	Fever, unspecified	None
100	2021-08-19	L. pneumophila	43.33	FL	A41.9	Sepsis, unspecified organism	R91.8	Other nonspecific abnormal finding of lung field
101	2021-09-21	L. pneumophila	235.31	VA	R07.9	Chest pain, unspecified	R10.32	Left lower quadrant pain
102	2021-10-01	L. species	770.31	FL	None		None
103	2021-10-01	L. pneumophila	29444	IL	None		None
104	2021-10-03	L. species	520.21	AL	None		None
105	2021-10-03	L. hackeliae	9579.1	MN	None		None
106	2021-10-08	L. pneumophila	427.25	GA	C91.01	Acute lymphoblastic leukemia, in remission	C91.00	Acute lymphoblastic leukemia not having achieved remission
107	2021-10-10	L. pneumophila	24406.9	CA	None		None
108	2021-10-12	L. cincinnatiensis	1297.17	FL	None		None
109	2021-10-17	L. pneumophila	144.65	IL	None		None
110	2021-10-24	L. bozemanae	64212.4	FL	J18.9	Pneumonia, unspecified organism	None
111	2021-10-27	L. pneumophila	33997.7	FL	None		None
112	2021-10-30	L. pneumophila	114.67	MI	None		None
113	2021-11-03	L. micdadei	46038.6	VA	R50.9	Fever, unspecified	None
114	2021-11-06	L. bozemanae	1621.2	CA	None		None
115	2021-11-07	L. feeleii	348.67	FL	None		None
116	2021-11-10	L. pneumophila	19038	FL	J18.9	Pneumonia, unspecified organism	None
117	2021-11-14	L. maceachernii	816.05	CO	None		None
118	2021-11-18	L. pneumophila	91.64	TX	None		None
119	2021-11-20	L. bozemanae	3919.6	FL	R91.8	Other nonspecific abnormal finding of lung field	R50.9	Fever, unspecified
120	2021-12-03	L. species	824.04	FL	None		None
121	2021-12-05	L. pneumophila	59.3	IN	None		None
122	2021-12-15	L. pneumophila	42572.4	CA	None		None
123	2022-01-05	L. pneumophila	2836.77	IL	None		None
124	2022-01-29	L. pneumophila	506.27	NY	Z94.81	Bone marrow transplant status	A31.0	Pulmonary mycobacterial infection
125	2022-02-06	L. pneumophila	28137.8	CO	None		None
126	2022-03-02	L. longbeachae	2953.31	IN	None		None
127	2022-03-03	L. maceachernii	109736	FL	J18.9	Pneumonia, unspecified organism	B20	Human immunodeficiency virus [HIV] disease
128	2022-03-13	L. micdadei	20.26	CA	J18.9	Pneumonia, unspecified organism	C90.0	Multiple myeloma
129	2022-03-17	L. pneumophila	12558.8	IL	None		None
130	2022-03-20	L. species	9518.23	NC	None		None
131	2022-03-25	L. bozemanae	22479.7	GA	None		None
132	2022-04-03	L. maceachernii	124.25	OR	None		None
133	2022-04-08	L. micdadei	32.24	VA	R50.9	Fever, unspecified	None
134	2022-04-10	L. bozemanae	1089.26	GA	None		None
135	2022-04-17	L. longbeachae	3.32449e+06	FL	None		None
136	2022-04-20	L. pneumophila	133115	FL	J18.9	Pneumonia, unspecified organism	None
137	2022-04-22	L. bozemanae	142.35	UT	None		None
138	2022-04-27	L. micdadei	785.06	FL	None		None
139	2022-04-28	L. pneumophila	215.26	GA	I46.9	Cardiac arrest, cause unspecified	J98	Other respiratory disorders
140	2022-04-30	L. bozemanae	517.7	GA	None		None
141	2022-05-04	L. species	285.15	GA	None		None
142	2022-05-14	L. pneumophila	1230.09	FL	None		None
143	2022-05-22	L. bozemanae	80.3	GA	A48.1	Legionnaires' disease	None
144	2022-05-25	L. pneumophila	2.18942e+07	DC	None		None
145	2022-05-27	L. pneumophila	276364	FL	None		None
146	2022-06-08	L. bozemanae	47620.1	MD	B49	Unspecified mycosis	None
147	2022-06-11	L. pneumophila	17814.2	MN	None		None
148	2022-06-11	L. pneumophila	228.48	VA	J18.9	Pneumonia, unspecified organism	None
149	2022-06-11	L. pneumophila	2339.06	GA	E87.1	Hypo-osmolality and hyponatremia	D72.829	Elevated white blood cell count, unspecified
150	2022-06-11	L. pneumophila	134262	IL	None		None
151	2022-06-15	L. pneumophila	1330.45	TX	R50.9	Fever, unspecified	None
152	2022-06-15	L. pneumophila	19425.5	GA	J18.9	Pneumonia, unspecified organism	None
153	2022-06-18	L. pneumophila	98.49	MI	None		None
154	2022-06-19	L. longbeachae	383784	UT	None		None
155	2022-06-22	L. micdadei	826.19	OR	J18.9	Pneumonia, unspecified organism	None
156	2022-06-23	L. pneumophila	5.35226e+06	UT	None		None
157	2022-06-24	L. pneumophila	775.33	UT	None		None
158	2022-06-30	L. bozemanae	1302.06	FL	None		None
159	2022-07-07	L. bozemanae	209961	CA	None		None
160	2022-07-10	L. bozemanae	92.97	VA	A41.9	Sepsis, unspecified organism	None
161	2022-07-16	L. pneumophila	2018.62	CA	Z94.0	Kidney transplant status	B45.1	Cerebral cryptococcosis
162	2022-07-16	L. bozemanae	7493.22	CA	None		None
163	2022-07-17	L. longbeachae	4133.77	FL	None		None
164	2022-07-24	L. pneumophila	3.34128e+06	NY	J18	Pneumonia, unspecified organism	None
165	2022-07-24	L. species	972.15	FL	None		None
166	2022-07-28	L. bozemanae	683.76	CA	None		None
167	2022-07-31	L. bozemanae	1621.44	CA	None		None
168	2022-08-04	L. species	198.97	CA	None		None
169	2022-08-12	L. micdadei	4807.94	MI	None		None
170	2022-08-14	L. micdadei	60.23	MN	None		None
171	2022-08-21	L. pneumophila	181579	LA	A41.9	Sepsis, unspecified organism	None
172	2022-08-24	L. pneumophila	974.34	OK	None		None
173	2022-08-28	L. pneumophila	22116.8	CA	J96.01	Acute respiratory failure with hypoxia	None
174	2022-09-01	L. pneumophila	4.42698e+06	AZ	None		None
175	2022-09-01	L. pneumophila	656.29	IL	None		None
176	2022-09-02	L. bozemanae	72693.9	MI	None		None
177	2022-09-04	L. micdadei	196612	NY	None		None
178	2022-09-04	L. pneumophila	503.29	IL	None		None
179	2022-09-09	L. pneumophila	2.43669e+07	CA	None		None
180	2022-09-11	L. pneumophila	27983.9	CA	None		None
181	2022-09-14	L. species	4695.03	IL	None		None
182	2022-09-28	L. micdadei	30349	IL	None		None
183	2022-09-29	L. longbeachae	3.66795e+06	TX	None		None
184	2022-10-22	L. bozemanae	7059.36	NY	J18.9	Pneumonia, unspecified organism	None
185	2022-10-23	L. anisa	28743.4	CA	D70	Neutropenia	None
186	2022-10-26	L. pneumophila	14714	CA	None		None
187	2022-10-27	L. pneumophila	8038.16	SC	D70.9	Neutropenia, unspecified	R50.81	Fever presenting with conditions classified elsewhere
188	2022-11-05	L. pneumophila	2101.74	MI	None		None
189	2022-11-05	L. bozemanae	5083.03	IL	None		None
190	2022-11-10	L. pneumophila	894.37	TX	None		None
191	2022-11-12	L. jordanis	154649	CA	None		None
192	2022-11-23	L. pneumophila	1.43501e+07	FL	J96.01	Acute respiratory failure with hypoxia	None
193	2022-11-24	L. pneumophila	143926	IL	None		None
194	2022-11-26	L. species	348.33	CA	None		None
195	2022-12-02	L. pneumophila	1008.48	VA	J80	Acute respiratory distress syndrome	A41.9	Sepsis, unspecified organism
196	2022-12-02	L. jordanis	70.79	CA	None		None
197	2022-12-09	L. pneumophila	1781.18	MI	None		None
198	2022-12-09	L. pneumophila	5132.32	NY	D46.9	Myelodysplastic syndrome, unspecified	Q98.0	Klinefelter syndrome karyotype 47, XXY
199	2022-12-15	L. maceachernii	41.87	FL	None		None
200	2022-12-21	L. bozemanae	6615.86	MN	R09.02	Hypoxemia	J81.0	Acute pulmonary edema
201	2023-01-05	L. pneumophila	2.99342e+06	HI	J18.9	Pneumonia, unspecified organism	None
202	2023-01-18	L. bozemana	1.83028e+06	IL	None		None
203	2023-02-22	L. pneumophila	770.22	TX	R50.9	Fever, unspecified	None
204	2023-02-23	L. anisa	869.92	CA	None		None
205	2023-02-26	L. pneumophila	353.62	NY	C80.1	Malignant (primary) neoplasm, unspecified	None
206	2023-03-02	L. feeleii	542.83	HI	C91.02	Acute lymphoblastic leukemia, in relapse	Q90.9	Down syndrome, unspecified
207	2023-03-03	L. pneumophila	2454.29	FL	None		None
208	2023-03-09	L. pneumophila	173.93	NY	None		None
209	2023-03-24	L. pneumophila	3170.73	MA	J18.9	Pneumonia, unspecified organism	None
210	2023-03-29	L. pneumophila	2000000	FL	N17.9	Acute kidney failure, unspecified	None
211	2023-04-02	L. pneumophila	1229.89	FL	None		None
212	2023-04-06	L. longbeachae	123470	HI	None		None
213	2023-04-20	L. pneumophila	182.3	TX	J18.9	Pneumonia, unspecified organism	None
214	2023-05-06	L. micdadei	6103.71	MI	None		None
215	2023-05-07	L. micdadei	515.34	CA	None		None
216	2023-05-11	L. longbeachae	6.30813e+07	CA	None		None
217	2023-05-11	L. pneumophila	677.15	FL	J85.1	Abscess of lung with pneumonia	C83.3	Diffuse large B-cell lymphoma
218	2023-05-12	L. longbeachae	1199.01	CA	None		None
219	2023-05-19	L. feeleii	55.1	MN	A41.9	Sepsis, unspecified organism	D84.9	Immunodeficiency, unspecified
220	2023-05-20	L. longbeachae	46.35	CA	None	Sepsis	None
221	2023-05-28	L. longbeachae	37.38	MN	None		None
222	2023-06-01	L. micdadei	298.63	MI	None		None
223	2023-06-01	L. longbeachae	270.48	CA	J96.01	Acute respiratory failure with hypoxia	None
224	2023-06-01	L. pneumophila	876.86	FL	R50.9	Fever, unspecified	None
225	2023-06-08	L. longbeachae	58.06	OH	J96.91	Respiratory failure, unspecified with hypoxia	None
226	2023-06-09	L. pneumophila	2392.35	CA	None		None
227	2023-06-15	L. longbeachae	9989.18	IL	None		None
228	2023-06-21	L. pneumophila	2039.38	FL	R41.82	Altered mental status, unspecified	None
229	2023-06-22	L. pneumophila	229793	CO	None		None
230	2023-06-23	L. bozemanae	34	FL	None		None
231	2023-06-24	L. bozemanae	6834.75	FL	J18.9	Pneumonia, unspecified organism	None
232	2023-07-02	L. species	931.08	AZ	None		None
233	2023-07-08	L. pneumophila	240393	MN	None		None
234	2023-07-15	L. maceachernii	146.89	FL	C83.30	Diffuse large B-cell lymphoma, unspecified site	R50.9	Fever, unspecified
235	2023-07-20	L. micdadei	15102.4	FL	None		None
236	2023-07-21	L. pneumophila	256.87	FL	J15.3	Pneumonia due to streptococcus, group B	A41.9	Sepsis, unspecified organism
237	2023-07-23	L. pneumophila	121.85	FL	D73.4	Cyst of spleen	None
238	2023-07-26	L. pneumophila	952.09	CA	None		None
239	2023-07-27	L. pneumophila	204.67	FL	None		None
240	2023-07-27	L. pneumophila	68.16	OK	None		None
241	2023-07-28	L. pneumophila	1.44197e+07	FL	R50.9	Fever, unspecified	None
242	2023-08-02	L. dumoffii	6611.62	FL	None		None
243	2023-08-04	L. longbeachae	1241.87	MN	None		None
244	2023-08-05	L. pneumophila	802597	CA	I10	Essential (primary) hypertension	None
245	2023-08-09	L. species	3976.44	FL	Z94.81	Bone marrow transplant status	D46.9	Myelodysplastic syndrome, unspecified
246	2023-08-17	L. anisa	360.59	MN	None		None
247	2023-08-17	L. pneumophila	40.29	FL	None		None
248	2023-08-19	L. pneumophila	1099.43	IL	None		None
249	2023-08-23	L. pneumophila	3046.9	FL	None		None
250	2023-08-23	L. pneumophila	33635.9	CA	R06.03	Acute respiratory distress	None
251	2023-08-24	L. pneumophila	6190173	VA	J18.9	Pneumonia, unspecified organism	None
252	2023-08-24	L. pneumophila	2.65102e+07	CA	J18.9	Pneumonia, unspecified organism	None
253	2023-08-25	L. bozemanae	4981.93	FL	None		None
254	2023-08-26	L. pneumophila	52.59	FL	None		None
255	2023-08-31	L. micdadei	284204	GA	None		None
256	2023-09-01	L. pneumophila	266.62	IL	None		None
257	2023-09-13	L. pneumophila	112.05	FL	A41.9	Sepsis, unspecified organism	R42	Dizziness and giddiness
258	2023-09-13	L. species	3826.09	CA	J18.0	Bronchopneumonia, unspecified organism	J96.91	Respiratory failure, unspecified with hypoxia
259	2023-09-14	L. micdadei	8997.32	MI	None		None
260	2023-09-30	L. micdadei	45.69	MD	Z94.1	Heart transplant status	None
261	2023-09-30	L. longbeachae	91.89	FL	None		None
262	2023-10-11	L. species	616717	TX	None		None
263	2023-10-13	L. pneumophila	3006.18	IL	None		None
264	2023-10-13	L. pneumophila	362.53	IN	R05.1	Acute cough	None
265	2023-10-13	L. micdadei	33123.9	CA	None		None
266	2023-10-13	L. maceachernii	25822.5	FL	None		None
267	2023-10-18	L. pneumophila	11790.5	FL	None		None
268	2023-10-18	L. species	8925.86	FL	None		None
269	2023-10-25	L. pneumophila; L. dumoffii	56,756,348; 6,140,600	CA	None		None
270	2023-10-25	L. dumoffii	15834	FL
271	2023-10-27	L. pneumophila	1.63213e+06	FL	None		None
272	2023-10-28	L. pneumophila	5274.62	IL	None		None
273	2023-11-03	L. species	5698.56	TX	None		None
274	2023-11-04	L. pneumophila	114.48	AZ	None		None
275	2023-11-04	L. micdadei	558.63	TX	None		None
276	2023-11-12	L. species	1412.28	GA	D81.89	Other combined immunodeficiencies	R91.8	Other nonspecific abnormal finding of lung field
277	2023-11-12	L. pneumophila	5193.13	IL	None		None
278	2023-11-17	L. species	60.46	FL	R50.9	Fever, unspecified	R79.89	Other specified abnormal findings of blood chemistry
279	2023-11-18	L. micdadei	3138.12	WA	Z94.1	Heart transplant status	None
280	2023-11-29	L. maceachernii	237.69	FL	I48.9	Unspecified atrial fibrillation and atrial flutter	None
281	2023-11-30	L. pneumophila	1320.12	CA	None		None
282	2023-12-01	L. bozemanae	145830	CA	R06.03	Acute respiratory distress	None
283	2023-12-01	L. micdadei	412.7	CA	None		None
284	2023-12-09	L. dumoffii	55.62	FL	R55	Syncope and collapse	None
285	2023-12-20	L. pneumophila	28450.2	CA	None		None
286	2023-12-23	L. longbeachae	64.38	GA	C85.90	Non-Hodgkin lymphoma, unspecified, unspecified site	None
287	2023-12-30	L. pneumophila	4.28967e+06	CA	C91.00	Acute lymphoblastic leukemia not having achieved remission	J18.9	Pneumonia, unspecified organism
288	2024-01-04	L. species	150.69	TX	LO2.51		N18.9	Chronic kidney disease, unspecified
289	2024-01-06	L. longbeachae	31.79	GA	None		None
290	2024-01-07	L. pneumophila	2.92181e+06	CA	None		None
291	2024-01-14	L. micdadei	3350.7	FL	Z94.1	Heart transplant status	None
292	2024-01-19	L. pneumophila	62753.3	CA	None		None
293	2024-01-20	L. bozemanae	4.06025e+07	MN	None		None
294	2024-01-31	L. pneumophila	540.49	CA	None		None
295	2024-02-01	L. pneumophila	106.41	FL	None		None
296	2024-02-02	L. pneumophila	321752	FL	Z92.81	Personal history of extracorporeal membrane oxygenation (ECMO)	None
297	2024-02-04	L. wadsworthii	536467	CA	None		None
298	2024-02-07	L. pneumophila	341.81	CA	None		None
299	2024-02-10	L. pneumophila	498.01	FL	None		None
300	2024-02-11	L. anisa	23642.2	CA	D59.39	Other hemolytic-uremic syndrome	None
301	2024-02-15	L. micdadei	25952	WA	J18.9	Pneumonia, unspecified organism	None
302	2024-02-16	L. bozemanae	586920	CA	J18.9	Pneumonia, unspecified organism	D84.821	Immunodeficiency due to drugs
303	2024-02-21	L. pneumophila	4786.34	FL	None		None
304	2024-02-21	L. pneumophila	4400.4	CA	None		None
305	2024-02-23	L. pneumophila	1264.08	CA	None		None
306	2024-03-09	L. longbeachae	13654.7	WA	J16.8	Pneumonia due to other specified infectious organisms	B49	Unspecified mycosis
307	2024-03-10	L. jordanis	224.63	FL	B25.1	Cytomegaloviral hepatitis	Z91.89	Other specified personal risk factors, not elsewhere classified
308	2024-03-21	L. maceachernii	2.71421e+06	TX	L03.011	Cellulitis of right finger	None
309	2024-03-24	L. species	794.41	NY	J80	Acute respiratory distress syndrome	D70.3	Neutropenia due to infection
310	2024-03-27	L. jordanis	133.87	CA	R91.1	Solitary pulmonary nodule	None
311	2024-04-03	L. pneumophila	56.9	FL	J18.9	Pneumonia, unspecified organism	R50.9	Fever, unspecified
312	2024-04-04	L. bozemanae	19002.6	TX	None		None
313	2024-04-07	L. micdadei	1.29135e+07	CA	A41.9	Sepsis, unspecified organism	J18.9	Pneumonia, unspecified organism
314	2024-04-12	L. pneumophila	7124.83	CA	None		None
315	2024-04-13	L. longbeachae	99.23	CA	None		None
316	2024-04-17	L. micdadei	521523	CA	None		None
317	2024-04-18	L. maceachernii	249.82	FL	None		None
318	2024-04-20	L. bozemanae	3701.16	FL	C79.9	Secondary malignant neoplasm of unspecified site	None
319	2024-04-24	L. pneumophila	2439.85	FL	A48.1	Legionnaires' disease	None
320	2024-04-24	L. longbeachae	9.27	CA	None		None
321	2024-04-25	L. pneumophila	259.16	CA	None		None
322	2024-04-25	L. maceachernii	59951.4	GA	None		None
323	2024-04-28	L. pneumophila	129792	OK	None		None
324	2024-05-01	L. micdadei	36.75	FL	None		None
325	2024-05-05	L. micdadei	175.27	IL	None		None
326	2024-05-09	L. species	203.19	CA	R06.02	Shortness of breath	D75.81	Myelofibrosis
327	2024-05-11	L. pneumophila	2871.47	AZ	None		None
328	2024-05-15	L. micdadei	525.85	TX	None		None
329	2024-05-16	L. pneumophila	332.67	FL	G03.9	Meningitis, unspecified	D72.829	Elevated white blood cell count, unspecified
330	2024-05-17	L. bozemanae	1146.38	FL	D61.811	Other drug-induced pancytopenia	None
331	2024-05-18	L. micdadei	35529.9	CA	None		None
332	2024-05-18	L. pneumophila	136.42	FL	N17.9	Acute kidney failure, unspecified	D72.829	Elevated white blood cell count, unspecified
333	2024-05-19	L. bozemanae	9471.82	TX	None		None
334	2024-05-23	L. pneumophila	201.16	OK	None		None
335	2024-05-26	L. longbeachae	25145	CA	None		None
336	2024-05-30	L. longbeachae	2782.66	IL	None		None
337	2024-05-30	L. micdadei	1.45378e+07	MI	C90.00	Multiple myeloma not having achieved remission	None
338	2024-05-31	L. longbeachae	727.85	CA	None		None
339	2024-06-02	L. pneumophila	91.95	CA	None		None
340	2024-06-06	L. pneumophila	227.86	FL	None		None
341	2024-06-08	L. longbeachae	147.47	WA	None		None
342	2024-06-13	L. bozemanae	20610	CA	D72.89	Other specified disorders of white blood cells	None
343	2024-06-14	L. maceachernii	5247.05	UT	R50.9	Fever, unspecified	None
344	2024-06-19	L. micdadei	532.74	CA	None		None
345	2024-06-19	L. longbeachae	104.89	IL	None		None
346	2024-06-19	L. dumoffii	792.22	HI	E87.1	Hypo-osmolality and hyponatremia	None
347	2024-06-19	L. pneumophila	863409	FL	None		None
348	2024-06-27	L. species	385.19	FL	None		None
349	2024-06-28	L. species	273.55	FL	None		None
350	2024-06-29	L. anisa	1526.31	GA	C92.00	Acute myeloblastic leukemia, not having achieved remission	None
351	2024-06-30	L. pneumophila	3286.93	UT	None		None
352	2024-07-03	L. pneumophila	1471.47	FL	None		None
353	2024-07-07	L. longbeachae	9706.97	CA	None		None
354	2024-07-07	L. pneumophila	180.05	CA	None		None
355	2024-07-07	L. longbeachae	905.4	UT	None		None
356	2024-07-12	L. pneumophila	308.01	FL	None		None
357	2024-07-12	L. feeleii	752.49	FL	None		None
358	2024-07-14	L. pneumophila	3749.65	FL	D70.9	Neutropenia, unspecified	J18.8	Other pneumonia, unspecified organism
359	2024-07-14	L. longbeachae	2915	FL	None		None
360	2024-07-18	L. bozemanae	213.47	UT	None		None
361	2024-07-18	L. micdadei	1995.72	IL	R06.02	Shortness of breath	N18.6	End stage renal disease
362	2024-07-20	L. longbeachae	3393.24	OK	J18.9	Pneumonia, unspecified organism	E11.9	Type 2 diabetes mellitus without complications
363	2024-07-21	L. bozemanae	2.87156e+06	MI	None		None
364	2024-07-24	L. bozemanae	104.47	CA	J18.9	Pneumonia, unspecified organism	J96.00	Acute respiratory failure, unspecified whether with hypoxia or hypercapnia
365	2024-07-24	L. pneumophila	57.24	IL	None		None
366	2024-07-27	L. bozemanae	313.94	FL	J18.9	Pneumonia, unspecified organism	None
367	2024-07-29	L. pneumophila	294.8	FL	A41.9	Sepsis, unspecified organism	J18.9	Pneumonia, unspecified organism
368	2024-08-07	L. maceachernii	83.69	FL	None		None
369	2024-08-10	L. pneumophila	233.5	SD	R50.9	Fever, unspecified	E87.1	Hypo-osmolality and hyponatremia
370	2024-08-11	L. pneumophila	5059.15	GA	N17.9	Acute kidney failure, unspecified	D64.9	Anemia, unspecified
371	2024-08-11	L. pneumophila	5.00958e+06	CA	R09.02	Hypoxemia	None
372	2024-08-14	L. longbeachae	37.05	LA	N30.00	Acute cystitis without hematuria	None
373	2024-08-17	L. bozemanae	2464.96	AZ	None		None
374	2024-08-17	L. pneumophila	721.66	IL	None		None
375	2024-08-21	L. pneumophila	1.77727e+07	FL	J18.9	Pneumonia, unspecified organism	None
376	2024-08-22	L. jordanis	75316.3	OH	None		None
377	2024-08-23	L. pneumophila	1593.62	IA	R50.9	Fever, unspecified	None
378	2024-08-25	L. anisa	1293.87	NY	None		None
379	2024-09-01	L. pneumophila	212.61	NY	None		None
380	2024-09-05	L. maceachernii	6225.3	AZ	None		None
381	2024-09-06	L. longbeachae	60220	VA	J18.9	Pneumonia, unspecified organism	None
382	2024-09-08	L. bozemanae	158.38	FL	None		None
383	2024-09-15	L. maceachernii	49.01	NC	None		None
384	2024-09-18	L. micdadei	2169.88	IL	R06.02	Shortness of breath	I42.2	Other hypertrophic cardiomyopathy
385	2024-09-20	L. pneumophila	1.01416e+06	CA	R79.89	Other specified abnormal findings of blood chemistry	None
386	2024-09-20	L. pneumophila	459.59	NY	C95.02	Acute leukemia of unspecified cell type, in relapse	None
387	2024-09-21	L. pneumophila	862.83	IL	None		None
388	2024-09-27	L. pneumophila	2634.8	LA	A41.9	Sepsis, unspecified organism	None
389	2024-09-28	L. longbeachae	32.15	CA	R51.9	Headache, unspecified	R50.9	Fever, unspecified
390	2024-10-02	L. pneumophila	537.57	FL	J18.9	Pneumonia, unspecified organism	R65.20	Severe sepsis without septic shock
391	2024-10-02	L. anisa	513339	FL	R50.9	Fever, unspecified	R21	Rash and other nonspecific skin eruption
392	2024-10-04	L. oakridgensis	233.15	TX	None		None
393	2024-10-04	L. micdadei	19.16	CA	E87.1	Hypo-osmolality and hyponatremia	None
394	2024-10-17	L. species	166083	SC	None		None
395	2024-10-24	L. pneumophila	10639.4	FL	J18.9	Pneumonia, unspecified organism	None
396	2024-10-27	L. pneumophila	1177.81	AZ	None		None
397	2024-11-09	L. pneumophila	241749	FL	R50.9	Fever, unspecified	None
398	2024-11-10	L. pneumophila	2734.85	MN	None		None
399	2024-11-14	L. longbeachae	157829	CA	R00.2	Palpitations	None
400	2024-11-15	L. maceachernii	104882	FL	J18.9	Pneumonia, unspecified organism	J96.01	Acute respiratory failure with hypoxia
401	2024-11-15	L. pneumophila	1067.09	CA	None		None
402	2024-11-15	L. pneumophila	5.60785e+06	FL	J18.9	Pneumonia, unspecified organism	J96.01	Acute respiratory failure with hypoxia
403	2024-11-17	L. maceachernii	21044.4	TX	N17.9	Acute kidney failure, unspecified	None

### Sheet: Hospital A Cohort 
		Data Avaiabilty Table for the Hospital A Cohort
Sample No.	Date reported	DC-3.16 reportable result	MPM	Hospital day ordered	Days order to report	Acquistion	Presentation	Risk factors	Notes	Directed Rx (Prior to results)	Outcome	UAT	Culture	Culture ID	PCR	PCR ID	mcfDNA outcome	Comments
36	2019-10-01	L. feeleii	15872.2	1	3	Unknown	LD	Organ Transplant	BMT	Yes	Survived	Negative	Positive	L. feeleii	Not done		Early Diagnosis
43	2020-03-18	L. pneumophila	6929.65	3	6	Community	LD	None		No	Survived	Negative	Not Done		Not done		New Diagnosis, Directed therapy
50	2020-06-24	L. species	2.84034e+06	17	2	Health care facility	LD	Malignancy	APL not on chemotherapy	Yes	Survived	Negative	Not Done		Not done		New Diagnosis
58	2020-09-10	L. species	115.52	2	2	Health care facility	LD	Malignancy, Immune System Disorder	APL on chemotherapy	Yes	Survived	Not done	Not Done		Not done		Confirmed Diagnosis
59	2020-09-17	L. pneumophila	556.34	6	2	Unknown	LD	Malignancy, Immune System Disorder	MDS on chemotherapy	No	Expired	Negative	Not Done		Not done		New Diagnosis, Directed therapy	Patient transitioned to inpatient hospice due to terminal MDS
81	2021-05-16	L. pneumophila	25674.3	NA	2	Unknown	LD	Organ Transplant	BMT	Yes	Survived	Not done	Not Done		Not done		New Diagnosis	No UAT done
108	2021-10-12	L. cincinnatiensis	1297.17	4	1	Health care facility	LD	Organ Transplant, Diabetes	SOT	No	Survived	Negative	Not Done		Not done		New Diagnosis, Directed therapy
111	2021-10-27	L. pneumophila	33997.7	3	2	Community	LD	Smoking (Historical)		Yes	Survived	Positive	Not Done		Not done		Confirmed Diagnosis
115	2021-11-07	L. feeleii	348.67	3	2	Community	Unknown	Immune System Disorder		Unknown	Survived	Negative	Not Done		Not done		New Diagnosis
120	2021-12-03	L. species	824.04	55	2	Health care facility	LD	Organ Transplant	BMT	Unknown	Survived	Not done	Negative		Negative		New Diagnosis
135	2022-04-17	L. longbeachae	3.32449e+06	2	2	Community	LD	None		Yes	Survived	Negative	Not Done		Not done		New Diagnosis
138	2022-04-27	L. micdadei	785.06	2	2	Community	LD	Chronic Lung Disease		No	Survived	Negative	Not Done		Not done		New Diagnosis, Directed therapy
145	2022-05-27	L. pneumophila	276364	3	3	Community	LD	None		No	Survived	Not done	Not Done		Not done		New Diagnosis, Directed therapy
158	2022-06-30	L. bozemanae	1302.06	11	2	Community	LD	Malignancy, Immune System Disorder	AML on chemotherapy	Yes	Survived	Not done	Negative		Not done		New Diagnosis	Patient discharged prior to results upload, on antibiotics that would treat
163	2022-07-17	L. longbeachae	4133.77	2	3	Community	LD	Organ Transplant	BMT	No	Survived	Negative	Not Done		Not done		New Diagnosis, Directed therapy
207	2023-03-03	L. pneumophila	2454.29	8	2	Community	LD	None		No	Survived	Not Done	Not Done		Not done		New Diagnosis	No UAT done
211	2023-04-02	L. pneumophila	1229.89	6	2	Community	LD	None		Yes	Expired	Positive	Not Done		Not done		Confirmed Diagnosis
247	2023-08-17	L. pneumophila	40.29	0	3	Community	LD	Organ Transplant	SOT	Yes	Survived	Negative	Not Done		Not done		New Diagnosis
249	2023-08-23	L. pneumophila	3046.9	4	3	Community	LD	Immune System Disorder, Tobacco use	RA on Humira	Yes	Survived	Positive	Not Done		Not done		Confirmed Diagnosis	Patient discharged prior to results upload
253	2023-08-25	L. bozemanae	4981.93	2	2	Community	LD	Immune System Disorder	SLE on IS	Yes	Survived	Negative	Not Done		Not done		New Diagnosis	Patient discharged prior to results upload, on antibiotics that would treat
254	2023-08-26	L. pneumophila	52.59	1	3	Community	LD	Organ Transplant, Immune System Disorder	SOT, SLE on IS	Yes	Survived	Negative	Not Done		Not done		New Diagnosis
261	2023-09-30	L. longbeachae	91.89	1	3	Community	LD	Organ Transplant, Diabetes		Yes	Survived	Negative	Not Done		Not done		New Diagnosis
267	2023-10-18	L. pneumophila	11790.5	7	2	Community	LD	Other (specify in Notes)	Asplenia	Yes	Survived	Positive	Not Done		Not done		Confirmed Diagnosis
270	2023-10-27	L. dumoffii	15834.4	16	2	Community	LD	Hepatic failure		No	Expired	Negative	Not Done		Not done		New Diagnosis	Patient expired due to fulminant liver failure prior to results
295	2024-02-01	L. pneumophila	106.41	4	6	Community	Extrapulmonary (specify in Notes), LD	None	Imaging findings with pneumonia but Meningitis symptoms	Yes	Survived	Negative	Not Done		Not done		New Diagnosis, Directed therapy
299	2024-02-10	L. pneumophila	498.01	3	2	Community	Extrapulmonary (specify in Notes), LD	Immune System Disorder	Imaging findings with pneumonia but Meningitis symptoms	Yes	Survived	Negative	Not Done		Not done		New Diagnosis
303	2024-02-21	L. pneumophila	4786.34	1	4	Community	LD	None		Yes	Survived	Positive	Not Done		Not done		Confirmed Diagnosis
324	2024-05-01	L. micdadei	36.75	1	2	Community	LD	Organ Transplant	SOT	No	Survived	Negative	Not Done		Not done		New Diagnosis, Directed therapy
340	2024-06-06	L. pneumophila	227.86	1	3	Unknown	LD	Immune system disorder	SLE on IS	No	Survived	Negative	Not Done		Not done		New Diagnosis, Directed therapy
347	2024-06-19	L. pneumophila	863409	23	2	Health care facility	LD	Malignancy		Yes	Expired	Positive	Not Done		Not done		Early Diagnosis	UAT obtained after Karius results
348	2024-06-27	L. species	385.19	36	3	Health care facility	LD	Organ Transplant	BMT	No	Survived	Negative	Not Done		Not done		New Diagnosis, Directed therapy
349	2024-06-28	L. species	273.55	37	3	Health care facility	LD	Organ Transplant	BMT	No	Survived	Negative	Not Done		Not done		New Diagnosis, Directed therapy
352	2024-07-03	L. pneumophila	1471.47	0	4	Community	LD	Other (specify in Notes)	Obesity	Yes	Survived	Positive	Not Done		Not done		Confirmed Diagnosis
356	2024-07-12	L. pneumophila	308.01	1	7	Community	LD	Organ transplant, Diabetes	SOT	Yes	Survived	Negative	Not Done		Not done		New Diagnosis
357	2024-07-12	L. feeleii	752.49	1	6	Community	LD	Other (specify in Notes)	Obesity	Yes	Survived	Negative	Not Done		Not done		New Diagnosis
368	2024-08-07	L. maceachernii	83.69	2	2	Community	LD	Maligancy	AML	Yes	Survived	Negative	Not Done		Not done		New Diagnosis
	Indicates samples from the same patiients.
